# Genome wide association study of human bacteremia *Escherichia coli* isolates identifies genetic determinants for the portal of entry but not fatal outcome

**DOI:** 10.1101/2021.11.09.21266136

**Authors:** Erick Denamur, Bénédicte Condamine, Marina Esposito-Farèse, Guilhem Royer, Olivier Clermont, Cédric Laouenan, Agnès Lefort, Victoire de Lastours, Marco Galardini, the COLIBAFI, SEPTICOLI groups

## Abstract

*Escherichia coli* is an important cause of bloodstream infections (BSI), which is of concern given its high mortality and increasing worldwide prevalence. Finding bacterial genetic variants that might contribute to patient death is of interest to better understand its mechanism and implement diagnostic methods that specifically look for those factors. *E. coli* samples isolated from patients with BSI are an ideal dataset to systematically search for those variants, as long as the influence of host factors such as comorbidities are taken into account. Here we performed a genome-wide association study (GWAS) using data from 910 patients with *E. coli* BSI from hospitals in Paris, France; we looked for associations between bacterial genetic variants and three patient outcomes (death at 28 days, septic shock and admission to intensive care unit), as well as two portals of entry (urinary and digestive tract), using various clinical variables from each patient to account for host factors. We did not find any associations between genetic variants and patient outcomes, potentially confirming the strong influence of host factors in influencing the course of BSI; we however found a strong association between the *papGII*/*papGIII* operon and entrance of *E. coli* through the urinary tract, which demonstrates the power of bacterial GWAS even when applied to actual clinical data. Despite the lack of associations between *E. coli* genetic variants and patient outcomes, we estimate that increasing the sample size by one order of magnitude could lead to the discovery of some putative causal variants. The adoption of bacterial genome sequencing of clinical isolates might eventually lead to the elucidation of the mechanisms behind BSI progression and the development of sequence-based diagnostics.
