## Supplementary Table 1 for "Genome wide association study of human bacteremia *Escherichia coli* isolates identifies genetic determinants for the portal of entry but not fatal outcome"

### Sheet: Original data
variable	count	mean	std	min	25%	50%	75%	max
septic shock	905	0.239779	0.427185	0	0	0	0	1
admission to ICU	905	0.143646	0.350925	0	0	0	0	1
death	908	0.106828	0.309065	0	0	0	0	1
age	903	66.7398	17.4606	18	56	68	80	107
previous bacteremia	893	0.1243	0.330109	0	0	0	0	1
chronic alcoholism	906	0.093819	0.291738	0	0	0	0	1
active smoking	900	0.174444	0.379702	0	0	0	0	1
immunosuppression	910	0.321978	0.467492	0	0	0	1	1
cirrhosis	910	0.0813187	0.273474	0	0	0	0	1
congestive heart failure	910	0.0813187	0.273474	0	0	0	0	1
chronic pulmonary failure	910	0.0659341	0.248303	0	0	0	0	1
chronic renal failure	910	0.163736	0.37024	0	0	0	0	1
diabetes	910	0.231868	0.422257	0	0	0	0	1
HIV	910	0.0197802	0.139321	0	0	0	0	1
malignant tumor	910	0.318681	0.466221	0	0	0	1	1
lymphome	910	0.0417582	0.200146	0	0	0	0	1
urinary tract	856	0.581776	0.493556	0	0	1	1	1
digestive tract	833	0.372149	0.483668	0	0	0	1	1
pulmonary tract	822	0.0364964	0.187636	0	0	0	0	1
skin	818	0.0146699	0.120301	0	0	0	0	1
catheter	819	0.037851	0.190953	0	0	0	0	1
surgery	818	0.00733496	0.0853819	0	0	0	0	1
gynecological	910	0.0142857	0.118731	0	0	0	0	1
antibiotics given <48 hours after onset	910	0.891209	0.311548	0	1	1	1	1
study: septicoli	910	0.598901	0.49039	0	0	1	1	1
gender female	910	0.51978	0.499883	0	0	1	1	1
community aquired infection	910	0.628571	0.483452	0	0	1	1	1
plurimicrobial infection	910	0.105495	0.307358	0	0	0	0	1

### Sheet: Imputed data
variable	count	mean	std	min	25%	50%	75%	max
septic shock	910	0.23956	0.42705	0	0	0	0	1
admission to ICU	910	0.145055	0.35235	0	0	0	0	1
death	910	0.106593	0.308765	0	0	0	0	1
age	910	66.644	17.51	18	56	68	80	107
previous bacteremia	910	0.123077	0.328706	0	0	0	0	1
chronic alcoholism	910	0.0934066	0.291161	0	0	0	0	1
active smoking	910	0.173626	0.378996	0	0	0	0	1
immunosuppression	910	0.321978	0.467492	0	0	0	1	1
cirrhosis	910	0.0813187	0.273474	0	0	0	0	1
congestive heart failure	910	0.0813187	0.273474	0	0	0	0	1
chronic pulmonary failure	910	0.0659341	0.248303	0	0	0	0	1
chronic renal failure	910	0.163736	0.37024	0	0	0	0	1
diabetes	910	0.231868	0.422257	0	0	0	0	1
HIV	910	0.0197802	0.139321	0	0	0	0	1
malignant tumor	910	0.318681	0.466221	0	0	0	1	1
lymphome	910	0.0417582	0.200146	0	0	0	0	1
urinary tract	910	0.582418	0.493432	0	0	1	1	1
digestive tract	910	0.357143	0.479421	0	0	0	1	1
pulmonary tract	910	0.0362637	0.187048	0	0	0	0	1
skin	910	0.0142857	0.118731	0	0	0	0	1
catheter	910	0.0351648	0.184298	0	0	0	0	1
surgery	910	0.010989	0.104308	0	0	0	0	1
gynecological	910	0.0142857	0.118731	0	0	0	0	1
antibiotics given <48 hours after onset	910	0.891209	0.311548	0	1	1	1	1
study: septicoli	910	0.598901	0.49039	0	0	1	1	1
gender female	910	0.51978	0.499883	0	0	1	1	1
community aquired infection	910	0.628571	0.483452	0	0	1	1	1
plurimicrobial infection	910	0.105495	0.307358	0	0	0	0	1
