## Supplementary Table 2 for "Genome wide association study of human bacteremia *Escherichia coli* isolates identifies genetic determinants for the portal of entry but not fatal outcome"

### Sheet: Lineage associations
target variable	lineage	wald_test	p-value
death	A	0.0443959	0.964589
	B1	0.191894	0.847825
	B2	0.359371	0.719318
	C	1.18706	0.235204
	D	0.102851	0.918082
	E	3.21631e-08	1
	F	0.180168	0.857021
	G	0.671271	0.502048
	cladeI	0.00381549	0.996956
	cladeIII	2.31998e-05	0.999981
	cladeV	2.31998e-05	0.999981
septic shock	A	0.446398	0.65531
	B1	0.119488	0.904889
	B2	1.03048	0.302787
	C	0.936552	0.348989
	D	0.532527	0.594361
	E	0.886182	0.375519
	F	0.608837	0.542633
	G	2.01535	0.0438678
	cladeI	0.377804	0.705576
	cladeIII	0.000414222	0.999669
	cladeV
admission to ICU	A	0.240144	0.810218
	B1	0.368891	0.712209
	B2	1.24032	0.214858
	C	1.05901	0.289595
	D	0.544425	0.586149
	E	0.161589	0.87163
	F	0.261003	0.79409
	G	2.47258	0.0134142
	cladeI	1.80388e-17	1
	cladeIII	0.000995937	0.999205
	cladeV
urinary tract	A	5.32086	1.03278e-07
	B1	4.44228	8.90122e-06
	B2	6.08323	1.17783e-09
	C	0.378791	0.704843
	D	1.49462	0.135013
	E	0.942308	0.346035
	F	1.48595	0.137293
	G	2.16327	0.0305206
	cladeI	0.0143076	0.988585
	cladeIII
	cladeV	0.000602628	0.999519
digestive tract	A	4.83008	1.36479e-06
	B1	4.55597	5.21445e-06
	B2	5.28052	1.28815e-07
	C	0.963603	0.335245
	D	1.40526	0.159944
	E	1.2761	0.20192
	F	0.733491	0.463259
	G	2.10759	0.0350661
	cladeI	0.00194783	0.998446
	cladeIII	0.0030079	0.9976
	cladeV
