## Supplementary Table 4 for "Genome wide association study of human bacteremia *Escherichia coli* isolates identifies genetic determinants for the portal of entry but not fatal outcome"

### Sheet: naïve
target variable	gene	0	1	unitigs	avg-af	avg-lrt-pvalue	avg-beta	variant_h2	pangenome-frequency	pangenome-category
urinary tract	group_14753	11	27	198	0.366389	2.86833e-15	0.333278	0.258444	0.058114	cloud
urinary tract	group_3851	39	39	310	0.403761	3.08319e-14	0.278081	0.248548	0.183114	shell
urinary tract	papG_1~~~papG	28	53	1552	0.433872	5.15677e-14	0.317817	0.260735	0.0942982	cloud
urinary tract	group_14204	33	156	2354	0.361062	6.22382e-14	0.314449	0.253499	0.216009	shell
urinary tract	group_11699	34	99	1264	0.35804	6.85274e-14	0.314911	0.253051	0.377193	shell
urinary tract	papG~~~papG_2	60	263	25603	0.368685	1.09529e-13	0.327084	0.268751	0.369518	shell
urinary tract	papE~~~papE_2~~~papE_1	65	219	292	0.437	1.17e-13	0.295	0.243	0.342105	shell
urinary tract	papE_2~~~papE	4	17	21	0.437	1.17e-13	0.295	0.243	0.0361842	cloud
urinary tract	papE_1~~~papE~~~papE_2	17	51	68	0.437	1.17e-13	0.295	0.243	0.158991	shell
urinary tract	group_15013	6	7	27	0.413037	2.43343e-13	0.300778	0.254778	0.0317982	cloud
urinary tract	group_8758	37	66	2405	0.449796	2.69741e-12	0.278832	0.238877	0.122807	cloud
urinary tract	papC_4~~~papC_5~~~papC_2~~~papC_3~~~papC_1	117	339	53711	0.486296	2.94079e-12	0.261724	0.23653	0.502193	shell
urinary tract	papD_2~~~papD_3	117	337	25091	0.480069	2.99478e-12	0.265495	0.238218	0.502193	shell
urinary tract	group_8928	86	296	15210	0.417103	4.81885e-12	0.289955	0.246051	0.422149	shell
urinary tract	papH~~~papH_2	117	337	14324	0.473137	5.15159e-12	0.254365	0.23247	0.498904	shell
urinary tract	group_14188	117	337	10681	0.478326	7.63108e-12	0.25357	0.230722	0.502193	shell
urinary tract	group_11028	0	10	11	0.259455	8.40545e-12	0.292455	0.224364	0.137061	cloud
urinary tract	group_14883	13	48	257	0.484237	3.20058e-11	0.23	0.217502	0.179825	shell
urinary tract	intA_3~~~intA_2~~~intS_2~~~intS_4~~~intS_1~~~~~~intA_5~~~intA_7~~~intA_1~~~intS_3~~~intA_4~~~intA_6~~~intS_6~~~intS	197	411	8485	0.697048	2.22782e-10	0.261237	0.216242	0.686404	shell
urinary tract	opgE_1~~~opgE_2~~~opgE_3~~~opgE_4	124	297	15612	0.578609	3.51571e-10	0.246607	0.224314	0.48136	shell
urinary tract	intS_3~~~intA_1~~~intA_7~~~intS_4~~~intA_6~~~intA_3~~~intS_1~~~intA_5~~~~~~intS_2~~~intA_4	87	226	1449	0.695508	3.52503e-10	0.252275	0.214046	0.366228	shell
urinary tract	intS_3~~~intA~~~intA_7~~~intA_2~~~~~~intA_4~~~intA_1~~~intA_5~~~intS_2~~~intS~~~intA_3~~~intS_5~~~intS_1	21	16	197	0.696655	4.35027e-10	0.248426	0.212051	0.173246	shell
urinary tract	opgE_2~~~opgE_1~~~~~~opgE_3~~~opgE_4	34	65	2275	0.584633	4.76242e-10	0.246451	0.224032	0.115132	cloud
urinary tract	opgE_2~~~opgE_1	15	17	918	0.590453	5.1573e-10	0.24569	0.223989	0.0350877	cloud
urinary tract	group_13469	12	22	110	0.4816	1.28069e-09	0.228764	0.2152	0.23136	shell
urinary tract	group_12528	93	230	1479	0.477828	2.99202e-09	0.227069	0.212069	0.385965	shell
urinary tract	der_3~~~~~~der_2	51	158	1062	0.427621	3.91763e-09	0.21366	0.197701	0.233553	shell
urinary tract	group_12324	56	174	1383	0.427589	4.20331e-09	0.212922	0.19847	0.277412	shell
urinary tract	opgE_3~~~opgE_1~~~~~~opgE_2	47	51	233	0.688644	4.2453e-09	0.23327	0.196142	0.267544	shell
urinary tract	der_2~~~~~~der_3~~~der_1	105	158	577	0.457634	8.34065e-09	0.210239	0.19391	0.302632	shell
urinary tract	group_11023	10	27	41	0.452927	1.46883e-08	0.215488	0.190537	0.107456	cloud
urinary tract	group_8562	16	39	66	0.451515	1.5119e-08	0.215061	0.189818	0.167763	shell
digestive tract	papG~~~papG_2	274	49	20260	0.384438	1.50232e-13	-0.294956	0.249353	0.369518	shell
digestive tract	papG_1~~~papG	59	22	1468	0.435734	4.67869e-13	-0.288095	0.241424	0.0942982	cloud
digestive tract	papH~~~papH_2	361	93	13934	0.474516	5.06473e-12	-0.2476	0.230484	0.498904	shell
digestive tract	papD_2~~~papD_3	361	93	23937	0.482656	5.13091e-12	-0.257635	0.236707	0.502193	shell
digestive tract	group_8928	313	69	14029	0.433304	5.65936e-12	-0.267625	0.235	0.422149	shell
digestive tract	papC_4~~~papC_5~~~papC_2~~~papC_3~~~papC_1	363	93	53958	0.49059	6.14953e-12	-0.253546	0.235193	0.502193	shell
digestive tract	group_8758	73	30	2566	0.45318	7.38026e-12	-0.26253	0.231686	0.122807	cloud
digestive tract	group_14188	361	93	11231	0.481786	2.10478e-11	-0.246788	0.229828	0.502193	shell
digestive tract	papE~~~papE_2~~~papE_1	245	53	778	0.402329	2.55708e-11	-0.274684	0.22044	0.342105	shell
digestive tract	papE_2~~~papE	19	3	63	0.4	2.698e-11	-0.275	0.22	0.0361842	cloud
digestive tract	papE_1~~~papE~~~papE_2	55	18	206	0.39982	2.70894e-11	-0.275024	0.219966	0.158991	shell
digestive tract	group_4867	36	13	79	0.778785	1.67449e-10	-0.261494	0.212557	0.060307	cloud
digestive tract	group_11028	11	6	35	0.4094	1.82643e-10	-0.228686	0.209343	0.137061	cloud
digestive tract	group_11254	43	11	132	0.76775	2.34411e-10	-0.258705	0.212735	0.0888158	cloud
digestive tract	group_10911	46	10	182	0.765357	2.38607e-10	-0.259714	0.21378	0.0910088	cloud
digestive tract	intS_3~~~intA~~~intA_7~~~intA_2~~~~~~intA_4~~~intA_1~~~intA_5~~~intS_2~~~intS~~~intA_3~~~intS_5~~~intS_1	19	16	174	0.693425	2.76813e-10	-0.243253	0.213787	0.173246	shell
digestive tract	intS_3~~~intA_1~~~intA_7~~~intS_4~~~intA_6~~~intA_3~~~intS_1~~~intA_5~~~~~~intS_2~~~intA_4	101	54	1091	0.691599	3.44714e-10	-0.241543	0.212852	0.366228	shell
digestive tract	papA~~~~~~papA_1~~~papA_2~~~papA_3	246	90	1609	0.606804	3.48553e-10	-0.239629	0.209222	0.398026	shell
digestive tract	papA_1~~~papA_2~~~papA	16	8	115	0.6068	3.5012e-10	-0.2396	0.2092	0.0383772	cloud
digestive tract	group_2614	122	34	748	0.606747	3.56965e-10	-0.239527	0.209127	0.213816	shell
digestive tract	group_12667	7	2	27	0.752222	3.59126e-10	-0.249222	0.209519	0.314693	shell
digestive tract	papA_1~~~papA	16	1	82	0.607122	3.73493e-10	-0.23939	0.208976	0.0328947	cloud
digestive tract	group_6274	31	12	153	0.74483	4.15072e-10	-0.245595	0.208549	0.0515351	cloud
digestive tract	yeeW_1	140	40	929	0.742	4.30098e-10	-0.245041	0.208688	0.277412	shell
digestive tract	group_14204	160	29	1410	0.503435	4.33884e-10	-0.252053	0.223452	0.216009	shell
digestive tract	group_10245	121	69	1133	0.738951	4.51701e-10	-0.244074	0.208627	0.218202	shell
digestive tract	group_10305	41	14	284	0.737162	4.67964e-10	-0.24244	0.207912	0.220395	shell
digestive tract	group_10953	193	61	1464	0.736714	4.69237e-10	-0.242779	0.208208	0.379386	shell
digestive tract	intA_3~~~intA_2~~~intS_2~~~intS_4~~~intS_1~~~~~~intA_5~~~intA_7~~~intA_1~~~intS_3~~~intA_4~~~intA_6~~~intS_6~~~intS	448	160	4272	0.689721	5.06071e-10	-0.242771	0.210974	0.686404	shell
digestive tract	group_3851	84	43	728	0.526927	5.16909e-10	-0.248951	0.218999	0.183114	shell
digestive tract	group_9989	38	16	212	0.728835	5.30784e-10	-0.237557	0.206292	0.0942982	cloud
digestive tract	group_11699	211	73	1278	0.554862	6.3774e-10	-0.245164	0.213606	0.377193	shell
digestive tract	group_12528	235	71	306	0.487	7.16e-10	-0.21	0.202	0.385965	shell
digestive tract	group_14883	48	12	64	0.487	7.16e-10	-0.21	0.202	0.179825	shell
digestive tract	group_13469	18	8	26	0.487	7.16e-10	-0.21	0.202	0.23136	shell
digestive tract	papB_1~~~papB_2~~~papB	85	41	515	0.617751	1.13264e-09	-0.234711	0.201216	0.554825	shell
digestive tract	group_7266	133	24	300	0.5325	1.3265e-09	-0.195	0.1995	0.183114	shell
digestive tract	group_10595	17	13	60	0.5325	1.3265e-09	-0.195	0.1995	0.407895	shell
digestive tract	group_7306	51	11	80	0.5325	1.3265e-09	-0.195	0.1995	0.138158	cloud
digestive tract	group_6981	17	5	36	0.5325	1.3265e-09	-0.195	0.1995	0.144737	cloud
digestive tract	group_2379	33	17	78	0.5325	1.3265e-09	-0.195	0.1995	0.060307	cloud
digestive tract	group_10242	36	13	2	0.5325	1.3265e-09	-0.195	0.1995	0.126096	cloud
digestive tract	group_12964	19	8	2	0.5325	1.3265e-09	-0.195	0.1995	0.230263	shell
digestive tract	group_6021	42	16	116	0.5325	1.3265e-09	-0.195	0.1995	0.0723684	cloud
digestive tract	group_9141	129	64	291	0.532502	1.32809e-09	-0.194993	0.199495	0.258772	shell
digestive tract	opgE_2~~~opgE_1	16	16	64	0.698969	5.93062e-09	-0.225609	0.192094	0.0350877	cloud
digestive tract	opgE_2~~~opgE_1~~~~~~opgE_3~~~opgE_4	52	27	143	0.698979	5.96e-09	-0.225573	0.192063	0.115132	cloud
digestive tract	opgE_1~~~opgE_2~~~opgE_3~~~opgE_4	287	90	744	0.698995	6.00462e-09	-0.225519	0.192016	0.48136	shell
digestive tract	opgE_3~~~opgE_1~~~~~~opgE_2	62	37	214	0.699009	6.04673e-09	-0.225467	0.191972	0.267544	shell

### Sheet: with covariates
target variable	gene	0	1	unitigs	avg-af	avg-lrt-pvalue	avg-beta	variant_h2	pangenome-frequency	pangenome-category
urinary tract	group_14753	11	27	198	0.366389	1.73167e-10	0.251444	0.211833	0.058114	cloud
urinary tract	group_3851	39	39	310	0.403761	2.88868e-10	0.216958	0.209255	0.183114	shell
urinary tract	papG_1~~~papG	28	53	1552	0.433872	3.67308e-10	0.249657	0.219035	0.0942982	cloud
urinary tract	papE_1~~~papE~~~papE_2	17	51	68	0.437	4.34e-10	0.235	0.207	0.158991	shell
urinary tract	papE_2~~~papE	4	17	21	0.437	4.34e-10	0.235	0.207	0.0361842	cloud
urinary tract	papE~~~papE_2~~~papE_1	65	219	292	0.437	4.34e-10	0.235	0.207	0.342105	shell
urinary tract	papG~~~papG_2	60	263	25603	0.368685	1.18926e-09	0.254105	0.223264	0.369518	shell
urinary tract	group_14883	13	48	257	0.484237	1.35643e-09	0.196755	0.201759	0.179825	shell
urinary tract	group_15013	6	7	27	0.413037	1.61131e-09	0.229407	0.206889	0.0317982	cloud
urinary tract	papD_2~~~papD_3	117	337	25091	0.480069	2.0002e-09	0.211941	0.203332	0.502193	shell
urinary tract	group_14204	33	156	2354	0.361062	2.57969e-09	0.237106	0.207359	0.216009	shell
urinary tract	papC_4~~~papC_5~~~papC_2~~~papC_3~~~papC_1	117	339	53711	0.486296	2.59833e-09	0.210028	0.203178	0.502193	shell
urinary tract	group_11699	34	99	1264	0.35804	2.97036e-09	0.2368	0.20644	0.377193	shell
urinary tract	papH~~~papH_2	117	337	14324	0.473137	3.08637e-09	0.205946	0.201221	0.498904	shell
urinary tract	intA_3~~~intA_2~~~intS_2~~~intS_4~~~intS_1~~~~~~intA_5~~~intA_7~~~intA_1~~~intS_3~~~intA_4~~~intA_6~~~intS_6~~~intS	197	411	8898	0.687033	3.32954e-09	0.225018	0.203078	0.686404	shell
urinary tract	group_13469	12	22	118	0.479797	3.59008e-09	0.196288	0.19978	0.23136	shell
urinary tract	group_8928	86	296	15210	0.417103	3.77752e-09	0.2261	0.204911	0.422149	shell
urinary tract	opgE_2~~~opgE_1	15	17	918	0.590453	4.25025e-09	0.205084	0.203086	0.0350877	cloud
urinary tract	group_8758	37	66	2405	0.449796	4.39861e-09	0.218662	0.199879	0.122807	cloud
urinary tract	group_14188	117	337	10681	0.478326	4.82994e-09	0.203088	0.198105	0.502193	shell
urinary tract	opgE_2~~~opgE_1~~~~~~opgE_3~~~opgE_4	34	65	2275	0.584633	4.83038e-09	0.204883	0.202444	0.115132	cloud
urinary tract	intS_3~~~intA~~~intA_7~~~intA_2~~~~~~intA_4~~~intA_1~~~intA_5~~~intS_2~~~intS~~~intA_3~~~intS_5~~~intS_1	21	16	212	0.681429	4.96176e-09	0.214547	0.199877	0.173246	shell
urinary tract	opgE_1~~~opgE_2~~~opgE_3~~~opgE_4	124	297	15612	0.578609	5.18296e-09	0.203938	0.201563	0.48136	shell
urinary tract	group_12528	93	230	1735	0.474459	6.18559e-09	0.195793	0.197553	0.385965	shell
urinary tract	intS_3~~~intA_1~~~intA_7~~~intS_4~~~intA_6~~~intA_3~~~intS_1~~~intA_5~~~~~~intS_2~~~intA_4	87	226	2172	0.624226	8.44992e-09	0.205803	0.197081	0.366228	shell
urinary tract	group_12324	56	174	1566	0.442011	8.89944e-09	0.189027	0.191342	0.277412	shell
urinary tract	der_3~~~~~~der_2	51	158	1143	0.436364	9.71448e-09	0.189453	0.190862	0.233553	shell
urinary tract	der_2~~~~~~der_3~~~der_1	105	158	813	0.484737	1.06642e-08	0.18955	0.190212	0.302632	shell
urinary tract	group_11023	10	27	76	0.453882	1.64979e-08	0.193658	0.188447	0.107456	cloud
urinary tract	group_8562	16	39	126	0.453175	1.66926e-08	0.193698	0.188413	0.167763	shell
urinary tract	opgE_3~~~opgE_1~~~~~~opgE_2	47	51	233	0.688644	1.80324e-08	0.204841	0.188137	0.267544	shell
urinary tract	group_11028	0	10	11	0.259455	2.35227e-08	0.224636	0.185818	0.137061	cloud
digestive tract	group_4867	36	13	79	0.778785	1.60987e-09	-0.231114	0.203506	0.060307	cloud
digestive tract	papC_4~~~papC_5~~~papC_2~~~papC_3~~~papC_1	363	93	53958	0.49059	2.19505e-09	-0.206661	0.205146	0.502193	shell
digestive tract	papG~~~papG_2	274	49	20260	0.384438	2.21344e-09	-0.223241	0.201494	0.369518	shell
digestive tract	papD_2~~~papD_3	361	93	23937	0.482656	2.51171e-09	-0.207952	0.204443	0.502193	shell
digestive tract	papG_1~~~papG	59	22	1468	0.435734	2.88369e-09	-0.223266	0.200121	0.0942982	cloud
digestive tract	group_14188	361	93	11231	0.481786	3.34395e-09	-0.201587	0.201083	0.502193	shell
digestive tract	group_10242	36	13	51	0.505118	3.53275e-09	-0.179706	0.196706	0.126096	cloud
digestive tract	papH~~~papH_2	361	93	13934	0.474516	3.64973e-09	-0.20176	0.201103	0.498904	shell
digestive tract	group_11254	43	11	132	0.76775	3.80973e-09	-0.228068	0.203106	0.0888158	cloud
digestive tract	group_12964	19	8	28	0.506036	3.83893e-09	-0.179464	0.196464	0.230263	shell
digestive tract	group_10911	46	10	182	0.765357	4.41242e-09	-0.228901	0.204137	0.0910088	cloud
digestive tract	intS_3~~~intA~~~intA_7~~~intA_2~~~~~~intA_4~~~intA_1~~~intA_5~~~intS_2~~~intS~~~intA_3~~~intS_5~~~intS_1	19	16	174	0.693425	4.43074e-09	-0.211287	0.201264	0.173246	shell
digestive tract	intS_3~~~intA_1~~~intA_7~~~intS_4~~~intA_6~~~intA_3~~~intS_1~~~intA_5~~~~~~intS_2~~~intA_4	101	54	1091	0.691599	5.91707e-09	-0.209225	0.199876	0.366228	shell
digestive tract	group_8758	73	30	2566	0.45318	6.33273e-09	-0.207387	0.195678	0.122807	cloud
digestive tract	group_12667	7	2	27	0.752222	6.34622e-09	-0.218667	0.198704	0.314693	shell
digestive tract	group_8928	313	69	14029	0.433304	6.38112e-09	-0.2082	0.195454	0.422149	shell
digestive tract	group_14204	160	29	1410	0.503435	7.31245e-09	-0.204723	0.195787	0.216009	shell
digestive tract	intA_3~~~intA_2~~~intS_2~~~intS_4~~~intS_1~~~~~~intA_5~~~intA_7~~~intA_1~~~intS_3~~~intA_4~~~intA_6~~~intS_6~~~intS	448	160	4272	0.689721	7.55005e-09	-0.210156	0.197905	0.686404	shell
digestive tract	group_6274	31	12	153	0.74483	7.71072e-09	-0.21498	0.197203	0.0515351	cloud
digestive tract	papA~~~~~~papA_1~~~papA_2~~~papA_3	246	90	1609	0.606804	8.19196e-09	-0.205617	0.194618	0.398026	shell
digestive tract	papA_1~~~papA_2~~~papA	16	8	115	0.6068	8.22e-09	-0.2056	0.1946	0.0383772	cloud
digestive tract	yeeW_1	140	40	929	0.742	8.23171e-09	-0.214371	0.197227	0.277412	shell
digestive tract	group_2614	122	34	748	0.606747	8.3607e-09	-0.205503	0.194513	0.213816	shell
digestive tract	papA_1~~~papA	16	1	82	0.607122	8.57585e-09	-0.205634	0.194537	0.0328947	cloud
digestive tract	group_3851	84	43	728	0.526927	8.59375e-09	-0.204681	0.194409	0.183114	shell
digestive tract	group_10245	121	69	1133	0.738951	8.91522e-09	-0.213312	0.196956	0.218202	shell
digestive tract	group_10305	41	14	284	0.737162	9.10227e-09	-0.21175	0.196088	0.220395	shell
digestive tract	group_9141	129	64	460	0.52203	9.18107e-09	-0.175252	0.192252	0.258772	shell
digestive tract	group_10953	193	61	1464	0.736714	9.28961e-09	-0.21202	0.19637	0.379386	shell
digestive tract	group_7266	133	24	437	0.523565	9.68517e-09	-0.174851	0.191851	0.183114	shell
digestive tract	group_11699	211	73	1278	0.554862	1.01298e-08	-0.204673	0.192819	0.377193	shell
digestive tract	group_2379	33	17	105	0.525171	1.02209e-08	-0.174429	0.191429	0.060307	cloud
digestive tract	group_9989	38	16	212	0.728835	1.03453e-08	-0.206948	0.193896	0.0942982	cloud
digestive tract	group_7306	51	11	104	0.525923	1.04715e-08	-0.174231	0.191231	0.138158	cloud
digestive tract	group_6981	17	5	45	0.5268	1.0764e-08	-0.174	0.191	0.144737	cloud
digestive tract	group_10595	17	13	69	0.528783	1.14252e-08	-0.173478	0.190478	0.407895	shell
digestive tract	papB_1~~~papB_2~~~papB	85	41	515	0.617751	1.24707e-08	-0.204206	0.190462	0.554825	shell
digestive tract	group_6021	42	16	116	0.5325	1.2665e-08	-0.1725	0.1895	0.0723684	cloud
digestive tract	papE~~~papE_2~~~papE_1	245	53	778	0.402329	1.37947e-08	-0.218622	0.188877	0.342105	shell
digestive tract	papE_2~~~papE	19	3	63	0.4	1.42467e-08	-0.219	0.188667	0.0361842	cloud
digestive tract	papE_1~~~papE~~~papE_2	55	18	206	0.39982	1.42817e-08	-0.219029	0.18865	0.158991	shell
digestive tract	group_11028	11	6	35	0.4094	1.912e-08	-0.189286	0.187029	0.137061	cloud
digestive tract	opgE_3~~~opgE_1~~~~~~opgE_2	62	37	214	0.699009	1.94981e-08	-0.200505	0.187	0.267544	shell
digestive tract	opgE_1~~~opgE_2~~~opgE_3~~~opgE_4	287	90	744	0.698995	1.95011e-08	-0.200497	0.187	0.48136	shell
digestive tract	opgE_2~~~opgE_1~~~~~~opgE_3~~~opgE_4	52	27	143	0.698979	1.95042e-08	-0.20049	0.187	0.115132	cloud
digestive tract	opgE_2~~~opgE_1	16	16	64	0.698969	1.95062e-08	-0.200484	0.187	0.0350877	cloud
digestive tract	group_13469	18	8	26	0.487	2.02e-08	-0.179	0.186	0.23136	shell
digestive tract	group_14883	48	12	64	0.487	2.02e-08	-0.179	0.186	0.179825	shell
digestive tract	group_12528	235	71	306	0.487	2.02e-08	-0.179	0.186	0.385965	shell
